# Mapping disease loci to biological processes via joint pleiotropic and epigenomic partitioning

**DOI:** 10.1101/2025.05.05.25327017

**Authors:** Gaspard Kerner, Nolan Kamitaki, Benjamin Strober, Alkes L. Price

## Abstract

Genome-wide association studies (GWAS) have identified thousands of disease-associated loci, yet their interpretation remains limited by the heterogeneity of underlying biological processes. We propose Joint Pleiotropic and Epigenomic Partitioning (J-PEP), a clustering framework that integrates pleiotropic SNP effects on auxiliary traits and tissue-specific epigenomic data to partition disease-associated loci into biologically distinct clusters. To benchmark J-PEP against existing methods, we introduce a metric—Pleiotropic and Epigenomic Prediction Accuracy (PEPA)—that evaluates how well the clusters predict SNP-to-trait and SNP-to-tissue associations using off-chromosome data, avoiding overfitting. Applying J-PEP to GWAS summary statistics for 165 diseases/traits (average *N*=290K), we attained 16-30% higher PEPA than pleiotropic or epigenomic partitioning approaches with larger improvements for well-powered traits, consistent with simulations; these gains arise from J-PEP’s tendency to upweight correlated structure—signals present in both auxiliary trait and tissue data—thereby emphasizing shared components. For type 2 diabetes (T2D), J-PEP identified clusters refining canonical pathological processes while revealing underexplored immune and developmental signals. For hypertension (HTN), J-PEP identified stromal and adrenal-endocrine processes that were not identified in prior analyses. For neutrophil count, J-PEP identified hematopoietic, hepatic-inflammatory, and neuroimmune processes, expanding biological interpretation beyond classical immune regulation. Notably, integrating single-cell chromatin accessibility data refined bulk-based clusters, enhancing cell-type resolution and specificity. For T2D, single-cell data refined a bulk endocrine cluster to pancreatic islet β-cells, consistent with established β-cell dysfunction in insulin deficiency; for HTN, single-cell data refined a bulk endocrine cluster to adrenal cortex cells, consistent with a GO enrichment for neutrophil-mediated inflammation that implicates feedback between aldosterone production in the adrenal gland and local immune signaling. In conclusion, J-PEP provides a principled framework for partitioning GWAS loci into interpretable, tissue-informed clusters that provide biological insights on complex disease.
