## Supplementary tables for "Mapping disease loci to biological processes via joint pleiotropic and epigenomic partitioning"

### Sheet: Sheet 1
Trait Identifier	Trait Name	Reference	N	Population	# of fine-mapped loci	Approx. genet. indep.	Criteria met
All_Metal_LDSC-CORR_Neff / All_Metal_LDSC-CORR_Neff_comparison	Type 2 Diabetes	Nature_Suzuki_2024	2535601	Hybrid	277	1	1
PASS_AD_Zhao2021	Average axial diffusivity (AD)	Science_Zhao_2021_braindMRIGWAS	32080	EUR	11	0	0
PASS_AccumbensVol_Satizabal2019	Nucleus accumbens volume	NG_Satizabal_2019_brainstructureGWAS	32087	EUR	2	1	0
PASS_Aging_Timmers2020	Aging (healthspan / parental lifespan / longevity)	NC_Timmers_2020_agingGWAS	709709	EUR	12	1	1
PASS_Alzheimers_deRojas2021	Alzheimer’s disease	NC_deRojas_2021_ADGWAS	409435	EUR	18	1	0
PASS_AmygdalaVol_Satizabal2019	Amygdala volume	NG_Satizabal_2019_brainstructureGWAS	33936	EUR	3	0	0
PASS_AnorexiaNervosa_Watson2019	Anorexia nervosa	NG_Watson_2019_anorexiaGWAS	71549	EUR	4	1	0
PASS_AtrialFibrillation_Low2017_EAS	Atrial Fibrillation	NG_Low_2017_JapaneseAtrialFibGWAS	36792	EAS	9	0	0
PASS_Autism_Grove2019	Autism Spectrum (Grove et al)	NG_Grove_2019_autism	46351	EUR	NA	NA	NA
PASS_BDSCZ_Ruderfer2018	Bipolar and/or Schizophrenia	Ruderfer et al. 2018 Cell	107620	EUR	25	1	0
PASS_BIP_Mullins2021	Bipolar Disorder	NG_Mullins_2021	410078	EUR	21	0	0
PASS_BMI_Akiyama2017_EAS	Body Mass Index	NG_Akiyama_2017_JapaneseBMIGWAS	158284	EAS	19	0	0
PASS_BS_Kanai_EAS	Blood Sugar	NG_Kanai_2018_BBJ	93146	EAS	7	0	0
PASS_BasoP_Vuckovic2020	Basophil percentage (BasoP)	Cell_Vuckovic_2020_bloodcellGWAS	563085	EUR	67	0	0
PASS_Baso_Kanai2018_EAS	Basophil Count (Baso)	NG_Kanai_2018_BBJ	62076	EAS	9	0	0
PASS_Baso_Vuckovic2020	Basophil count (Baso)	Cell_Vuckovic_2020_bloodcellGWAS	563085	EUR	81	1	1
PASS_BrainstemVol_Satizabal2019	Brainste volume	NG_Satizabal_2019_brainstructureGWAS	28385	EUR	5	1	1
PASS_CaudateVol_Satizabal2019	Caudate nucleus volume	NG_Satizabal_2019_brainstructureGWAS	36948	EUR	4	1	1
PASS_ColorectalCancer_Tanikawa_EAS	Colorectal Cancer	Carcinogenesis_Tanikawa_2018_JapaneseCRCGWAS	33870	EAS	9	0	0
PASS_Coronary_Artery_Disease	Coronary Artery Disease	Schunkert et al., 2011 Nat Genet	77210	EUR	13	0	0
PASS_DBP_Kanai2018_EAS	Diastolic Blood Pressure	NG_Kanai_2018_BBJ	136615	EAS	6	0	0
PASS_DrinksPerWeek_Liu2019	Drinks per Week	Liu et al. 2019 Nat Genet	527299	EUR	21	1	1
PASS_EGFR_Kanai2018_EAS	Estimated Glomerular Filtration Rate	NG_Kanai_2018_BBJ	143658	EAS	22	0	0
PASS_EosinoP_Vuckovic2020	Eosinophil percentage (EosinoP)	Cell_Vuckovic_2020_bloodcellGWAS	563085	EUR	145	0	0
PASS_Eosino_Kanai2018_EAS	Eosinophil Count (Eosino)	NG_Kanai_2018_BBJ	62076	EAS	8	0	0
PASS_Eosino_Vuckovic2020	Eosinophil count (Eosino)	Cell_Vuckovic_2020_bloodcellGWAS	563085	EUR	159	1	1
PASS_FA_Zhao2021	Average fractional anisotropy (FA)	Science_Zhao_2021_braindMRIGWAS	32297	EUR	11	1	1
PASS_FEV1FVC_Shrine2019	FEV1-FVC ratio	NG_Shrine_2019_lungfunctionGWAS	399250	EUR	96	0	0
PASS_FEV1_Shrine2019	Forced expiratory volume in 1 second	NG_Shrine_2019_lungfunctionGWAS	399286	EUR	59	1	1
PASS_FVC_Shrine2019	Forced vital capacity	NG_Shrine_2019_lungfunctionGWAS	399036	EUR	63	0	0
PASS_FetalBirthWeight_Warrington2019	Fetal Birth Weight	NG_Warrington_2019_birthweightGWAS	291074	EUR	63	1	1
PASS_GeneralRiskTolerance_KarlssonLinner2019	General Risk Tolerance	Karlsson Linner et al. 2019 Nat Genet	466571	EUR	14	1	0
PASS_Glaucoma_Craig2020	Glaucoma	NG_Craig_2020_glaucomaGWAS	351696	EUR	32	1	0
PASS_HCT_Vuckovic2020	Hematocrit (HCT)	Cell_Vuckovic_2020_bloodcellGWAS	563085	EUR	123	0	0
PASS_HDL_Kanai2018_EAS	High Density Lipoprotein	NG_Kanai_2018_BBJ	70657	EAS	11	0	0
PASS_HGB_Vuckovic2020	Hemoglobin (HGB)	Cell_Vuckovic_2020_bloodcellGWAS	563085	EUR	130	1	1
PASS_HLRP_Vuckovic2020	High light scatter reticulocyte percentage (HLRP)	Cell_Vuckovic_2020_bloodcellGWAS	563085	EUR	145	1	1
PASS_HLR_Vuckovic2020	High light scatter reticulocyte count (HLR)	Cell_Vuckovic_2020_bloodcellGWAS	563085	EUR	154	0	0
PASS_HbA1c_Kanai2018_EAS	Hemoglobin A1c	NG_Kanai_2018_BBJ	42790	EAS	10	0	0
PASS_Hb_Kanai2018_EAS	Hemoglobin (HGB)	NG_Kanai_2018_BBJ	108769	EAS	9	0	0
PASS_Height_Kanai2018_EAS	Height	NG_Kanai_2018_BBJ	151569	EAS	97	0	0
PASS_Ht_Kanai2018_EAS	Hematocrit	NG_Kanai_2018_BBJ	108757	EAS	8	0	0
PASS_IRF_Vuckovic2020	Immature Reticulocyte Fraction (IRF)	Cell_Vuckovic_2020_bloodcellGWAS	563085	EUR	110	0	0
PASS_Insomnia_Jansen2019	Insomnia	Jansen et al. 2019 Nat Genet	383948	EUR	7	1	1
PASS_KidneyVol_Liu2021	Kidney Volume (KidneyVol)	Elife_Liu_2021_abdominalMRIGWAS	32860	EUR	12	1	1
PASS_LDL_Kanai2018_EAS	Low Density Lipoprotein	NG_Kanai_2018_BBJ	72866	EAS	13	0	0
PASS_LiverFat_Liu2021	Liver Fat	Elife_Liu_2021_abdominalMRIGWAS	32858	EUR	13	0	0
PASS_LiverIron_Liu2021	Liver Iron	Elife_Liu_2021_abdominalMRIGWAS	32858	EUR	12	0	0
PASS_LiverVol_Liu2021	Liver Volume (LiverVol)	Elife_Liu_2021_abdominalMRIGWAS	32860	EUR	7	0	0
PASS_LungVol_Liu2021	Lung Volume (LungVol)	Elife_Liu_2021_abdominalMRIGWAS	32860	EUR	9	0	0
PASS_LymP_Vuckovic2020	Lymphocyte percentage (LymP)	Cell_Vuckovic_2020_bloodcellGWAS	563085	EUR	132	0	0
PASS_Lym_Kanai2018_EAS	Lymphocyte count (Lym)	NG_Kanai_2018_BBJ	62076	EAS	3	0	0
PASS_Lym_Vuckovic2020	Lymphocyte count (Lym)	Cell_Vuckovic_2020_bloodcellGWAS	563085	EUR	175	1	1
PASS_MCHC_Kanai2018_EAS	Mean corpuscular hemoglobin concentration (MCHC)	NG_Kanai_2018_BBJ	108728	EAS	11	0	0
PASS_MCHC_Vuckovic2020	Mean Corpuscular Hemoglobin Concentration (MCHC)	Cell_Vuckovic_2020_bloodcellGWAS	563085	EUR	82	0	0
PASS_MCH_Kanai2018_EAS	Mean corpuscular hemoglobin	NG_Kanai_2018_BBJ	108054	EAS	22	0	0
PASS_MCH_Vuckovic2020	Mean Corpuscular Hemoglobin (MCH)	Cell_Vuckovic_2020_bloodcellGWAS	563085	EUR	189	0	0
PASS_MCV_Kanai2018_EAS	Mean corpuscular volume (MCV)	NG_Kanai_2018_BBJ	108256	EAS	28	0	0
PASS_MCV_Vuckovic2020	Mean Corpuscular Volume (MCV)	Cell_Vuckovic_2020_bloodcellGWAS	563085	EUR	202	0	0
PASS_MDD_CONVERGE2015_EAS	Major Depressive Disorder	Nature_2015_CONVERGE_ChineseMDDGWAS	10640	EAS	0	0	0
PASS_MD_Zhao2021	Average mean diffusivity (MD)	Science_Zhao_2021_braindMRIGWAS	32077	EUR	14	0	0
PASS_MO_Zhao2021	Average mode of anisotropy (MO)	Science_Zhao_2021_braindMRIGWAS	32076	EUR	13	1	0
PASS_MPV_Vuckovic2020	Mean platelet volume (MPV)	Cell_Vuckovic_2020_bloodcellGWAS	563085	EUR	193	0	0
PASS_MRV_Vuckovic2020	Mean reticulocyte volume (MRV)	Cell_Vuckovic_2020_bloodcellGWAS	563085	EUR	162	0	0
PASS_MSCV_Vuckovic2020	Mean sphered corpuscular volume (MSCV)	Cell_Vuckovic_2020_bloodcellGWAS	563085	EUR	207	1	1
PASS_MaternalBirthWeight_Warrington2019	Maternal Birth Weight	NG_Warrington_2019_birthweightGWAS	208716	EUR	36	0	0
PASS_Menarche_Horikoshi2018_EAS	Age at Menarche	NC_Horikoshi_2018_JapaneseReproGWAS	67029	EAS	5	0	0
PASS_Menopause_Horikoshi2018_EAS	Age at Menopause	NC_Horikoshi_2018_JapaneseReproGWAS	43861	EAS	6	0	0
PASS_MonoP_Vuckovic2020	Monocyte percentage (MonoP)	Cell_Vuckovic_2020_bloodcellGWAS	563085	EUR	165	0	0
PASS_Mono_Kanai2018_EAS	Monocyte count (Mono)	NG_Kanai_2018_BBJ	62076	EAS	15	0	0
PASS_Mono_Vuckovic2020	Monocyte count (Mono)	Cell_Vuckovic_2020_bloodcellGWAS	563085	EUR	184	1	1
PASS_NeutroP_Vuckovic2020	Neutrophil percentage (NeutroP)	Cell_Vuckovic_2020_bloodcellGWAS	563085	EUR	121	0	0
PASS_Neutro_Kanai2018_EAS	Neutrophil count (Neutro)	NG_Kanai_2018_BBJ	62076	EAS	9	0	0
PASS_Neutro_Vuckovic2020	Neutrophil count (Neutro)	Cell_Vuckovic_2020_bloodcellGWAS	563085	EUR	131	1	1
PASS_PCT_Vuckovic2020	Procalcitonin (PCT)	Cell_Vuckovic_2020_bloodcellGWAS	563085	EUR	180	0	0
PASS_PDW_Vuckovic2020	Platelet Distribution Width (PDW)	Cell_Vuckovic_2020_bloodcellGWAS	563085	EUR	161	1	1
PASS_PEF_Shrine2019	Peak expiratory flow	NG_Shrine_2019_lungfunctionGWAS	345239	EUR	48	0	0
PASS_POAG_Shiga2018_EAS	Primary Open Angle Glaucoma	HumMolGenet_Shiga_2018_JapanesePOAGGWAS	22795	EAS	4	0	0
PASS_PallidumVol_Satizabal2019	Globus pallidus volume	NG_Satizabal_2019_brainstructureGWAS	33919	EUR	2	0	0
PASS_PancreasFat_Liu2021	Pancreas Fat	Elife_Liu_2021_abdominalMRIGWAS	25617	EUR	4	0	0
PASS_PancreasIron_Liu2021	Pancreas Iron	Elife_Liu_2021_abdominalMRIGWAS	25617	EUR	17	0	0
PASS_PancreasVol_Liu2021	Pancreas Volume (PancreasVol)	Elife_Liu_2021_abdominalMRIGWAS	31758	EUR	9	1	1
PASS_Plt_Kanai2018_EAS	Platelet count (Plt)	NG_Kanai_2018_BBJ	108208	EAS	17	0	0
PASS_Plt_Vuckovic2020	Platelet count (Plt)	Cell_Vuckovic_2020_bloodcellGWAS	563085	EUR	197	1	1
PASS_PutamenVol_Satizabal2019	Putamen volume	NG_Satizabal_2019_brainstructureGWAS	36799	EUR	3	0	0
PASS_RA_Okada2013_EAS	Rheumatoid Arthritis	Nature_Okada_2013_JapaneseRAGWAS	22364	EAS	3	0	0
PASS_RBC_Kanai2018_EAS	Red blood cell count (RBC)	NG_Kanai_2018_BBJ	108794	EAS	17	0	0
PASS_RBC_Vuckovic2020	Red blood cell count (RBC)	Cell_Vuckovic_2020_bloodcellGWAS	563085	EUR	152	0	0
PASS_RDWCV_Vuckovic2020	Red blood cell distribution width - coefficient of variation (RDWCV)	Cell_Vuckovic_2020_bloodcellGWAS	563085	EUR	169	1	1
PASS_RD_Zhao2021	Average radial diffusivity (RD)	Science_Zhao_2021_braindMRIGWAS	32076	EUR	9	0	0
PASS_RTCP_Vuckovic2020	Reticulocyte percentage (RTCP)	Cell_Vuckovic_2020_bloodcellGWAS	563085	EUR	141	0	0
PASS_RTC_Vuckovic2020	Reticulocyte count (RTC)	Cell_Vuckovic_2020_bloodcellGWAS	563085	EUR	145	0	0
PASS_SA_Grasby2020	Total surface area (SA) of the human cerebral cortex	Science_Grasby_2020_corteximagingGWAS	31686	EUR	8	1	1
PASS_SBP_Kanai2018_EAS	Systolic blood pressure (SBP)	NG_Kanai_2018_BBJ	136597	EAS	8	0	0
PASS_SCZvsBD_Ruderfer2018	Schizophrenia vs Bipolar	Ruderfer et al. 2018 Cell	38855	EUR	2	1	0
PASS_Schizophrenia_Lam2019_EAS	Schizophrenia	NG_Lam_2019_ChineseSCZGWAS	14923	EAS	9	0	0
PASS_SleepDuration_Dashti2019	Sleep Duration	Dashti et al. 2019 Nat Comm	446118	EUR	16	1	1
PASS_SpleenVol_Liu2021	Spleen Volume (SpleenVol)	Elife_Liu_2021_abdominalMRIGWAS	32860	EUR	17	1	1
PASS_SubAdiposeVol_Liu2021	Subcutaneous Adipose Volume (SubAdiposeVol)	Elife_Liu_2021_abdominalMRIGWAS	32860	EUR	6	0	0
PASS_T2D_Suzuki_EAS	Type 2 Diabetes	NG_Suzuki_2019_T2DGWASJapan	191528	EAS	27	0	0
PASS_TC_Kanai_EAS	Total cholesterol	NG_Kanai_2018_BBJ	128305	EAS	18	0	0
PASS_TG_Kanai2018_EAS	Triglyceride	NG_Kanai_2018_BBJ	105597	EAS	16	0	0
PASS_TH_Grasby2020	Average thickness (TH) of the human cerebral cortex	Science_Grasby_2020_corteximagingGWAS	32370	EUR	5	1	0
PASS_ThalamusVol_Satizabal2019	Thalamus volume	NG_Satizabal_2019_brainstructureGWAS	33969	EUR	2	0	0
PASS_Type_1_Diabetes_Chiou2021	Type 1 diabetes	Nature_Chious_2021	1189442	EUR	43	0	0
PASS_ViscAdiposeVol_Liu2021	Visceral Adipose Volume (ViscAdiposeVol)	Elife_Liu_2021_abdominalMRIGWAS	32860	EUR	8	0	0
PASS_WBC_Kanai2018_EAS	White blood cell count (WBC)	NG_Kanai_2018_BBJ	107964	EAS	14	0	0
PASS_WBC_Vuckovic2020	White blood cell count (WBC)	Cell_Vuckovic_2020_bloodcellGWAS	563085	EUR	148	0	0
UKB_460K.CAD	Coronary Artery Disease	Bycroft et al., 2018 Nature		EUR	106	0	0
UKB_460K.biochemistry_Cholesterol	Cholesterol	Bycroft et al., 2018 Nature	435137	EUR	68	1	1
UKB_460K.biochemistry_Glucose	Glucose	Bycroft et al., 2018 Nature	393767	EUR	74	0	0
UKB_460K.biochemistry_HDLcholesterol	HDLcholesterol	Bycroft et al., 2018 Nature	397612	EUR	117	1	1
UKB_460K.biochemistry_HbA1c	HbA1c	Bycroft et al., 2018 Nature	411840	EUR	113	0	0
UKB_460K.biochemistry_LDLdirect	LDLdirect	Bycroft et al., 2018 Nature	434347	EUR	64	0	0
UKB_460K.biochemistry_Triglycerides	Triglycerides	Bycroft et al., 2018 Nature	431952	EUR	82	0	0
UKB_460K.biochemistry_VitaminD	VitaminD	Bycroft et al., 2018 Nature	415700	EUR	29	1	1
UKB_460K.blood_BASOPHIL_COUNT_v2	Basophil count	Bycroft et al., 2018 Nature		EUR	37	0	0
UKB_460K.blood_EOSINOPHIL_COUNT	Eosinophil Count	Bycroft et al., 2018 Nature	439938	EUR	112	0	0
UKB_460K.blood_HEMATOCRIT_v2	Hematocrit	Bycroft et al., 2018 Nature		EUR	109	0	0
UKB_460K.blood_HEMOGLOBIN_v2	Hemoglobin	Bycroft et al., 2018 Nature		EUR	131	0	0
UKB_460K.blood_HIGH_LIGHT_SCATTER_RETICULOCYTE_COUNT	High Light Scatter Reticulocyte Count	Bycroft et al., 2018 Nature	437490	EUR	121	0	0
UKB_460K.blood_LYMPHOCYTE_COUNT	Lymphocyte Count	Bycroft et al., 2018 Nature	443940	EUR	143	0	0
UKB_460K.blood_MEAN_CORPUSCULAR_HEMOGLOBIN	Mean Corpular Hemoglobin	Bycroft et al., 2018 Nature	443686	EUR	173	0	0
UKB_460K.blood_MEAN_CORPUSCULAR_HEMOGLOBIN_CONC_v2	Mean Corpular Hemoglobin	Bycroft et al., 2018 Nature		EUR	48	0	0
UKB_460K.blood_MEAN_CORPUSCULAR_VOL_v2	Mean Corpular Volume	Bycroft et al., 2018 Nature		EUR	185	0	0
UKB_460K.blood_MEAN_PLATELET_VOL	Mean Platelet Volume	Bycroft et al., 2018 Nature	445163	EUR	214	0	0
UKB_460K.blood_MONOCYTE_COUNT	Monocyte Count	Bycroft et al., 2018 Nature	442620	EUR	127	0	0
UKB_460K.blood_NEUTROPHIL_COUNT_v2	Neutrophil Count	Bycroft et al., 2018 Nature		EUR	105	0	0
UKB_460K.blood_PLATELET_COUNT	Platelet Count	Bycroft et al., 2018 Nature	444382	EUR	203	0	0
UKB_460K.blood_RBC_DISTRIB_WIDTH	Red Blood Cell Distribution Width	Bycroft et al., 2018 Nature	442700	EUR	136	0	0
UKB_460K.blood_RED_COUNT	Red Blood Cell Count	Bycroft et al., 2018 Nature	445174	EUR	141	0	0
UKB_460K.blood_WHITE_COUNT	White Blood Cell Count	Bycroft et al., 2018 Nature	444502	EUR	130	0	0
UKB_460K.bmd_HEEL_TSCOREz	Heel T Score	Bycroft et al., 2018 Nature	445921	EUR	179	1	1
UKB_460K.body_BALDING1	Balding Type I	Bycroft et al., 2018 Nature	208336	EUR	74	1	1
UKB_460K.body_BMIz	BMI (UK Biobank)	Bycroft et al., 2018 Nature	457824	EUR	90	1	0
UKB_460K.body_HEIGHTz	Height (UK Biobank)	Bycroft et al., 2018 Nature	458303	EUR	278	1	1
UKB_460K.body_WHRadjBMIz	Waist-hip Ratio	Bycroft et al., 2018 Nature	458417	EUR	87	1	1
UKB_460K.bp_DIASTOLICadjMEDz	Diastolic Blood Pressure	Bycroft et al., 2018 Nature	422771	EUR	95	1	1
UKB_460K.bp_PULSE	Pulse	Bycroft et al., 2018 Nature		EUR	27	0	0
UKB_460K.bp_SYSTOLICadjMEDz	Systolic Blood Pressure	Bycroft et al., 2018 Nature	422771	EUR	89	0	0
UKB_460K.cov_EDU_COLLEGE	College Education	Bycroft et al., 2018 Nature	454813	EUR	45	1	1
UKB_460K.cov_SMOKING_STATUS	Smoking Status	Bycroft et al., 2018 Nature	457683	EUR	20	1	0
UKB_460K.disease_AID_ALL	Auto Immune Traits	Bycroft et al., 2018 Nature	459324	EUR	42	0	0
UKB_460K.disease_ALLERGY_ECZEMA_DIAGNOSED	Eczema	Bycroft et al., 2018 Nature	458699	EUR	51	0	0
UKB_460K.disease_ASTHMA_DIAGNOSED	Asthma	Bycroft et al., 2018 Nature	458699	EUR	47	1	0
UKB_460K.disease_CARDIOVASCULAR	Cardiovascular Diseases	Bycroft et al., 2018 Nature	459324	EUR	59	0	0
UKB_460K.disease_DERMATOLOGY	Dermatologic Diseases	Bycroft et al., 2018 Nature	459324	EUR	118	1	0
UKB_460K.disease_DIABETES_ANY_DIAGNOSED	Diabetes	Bycroft et al., 2018 Nature	458265	EUR	88	0	0
UKB_460K.disease_ENDOCRINE_DIABETES	Endocrine and Diabetes Diseases	Bycroft et al., 2018 Nature	459324	EUR	88	0	0
UKB_460K.disease_HI_CHOL_SELF_REP	High Cholesterol	Bycroft et al., 2018 Nature	459324	EUR	34	1	1
UKB_460K.disease_HYPERTENSION_DIAGNOSED	Hyperthension	Bycroft et al., 2018 Nature	458554	EUR	59	0	0
UKB_460K.disease_HYPOTHYROIDISM_SELF_REP	Hypothyroidism	Bycroft et al., 2018 Nature	459324	EUR	83	1	1
UKB_460K.disease_PSORIASIS	Psoriasis	Bycroft et al., 2018 Nature	459324	EUR	344	0	0
UKB_460K.disease_RESPIRATORY_ENT	Respiratory and Ear-nose-throat Diseases	Bycroft et al., 2018 Nature	459324	EUR	36	0	0
UKB_460K.disease_T2D	Type 2 Diabetes (UK Biobank)	Bycroft et al., 2018 Nature	459324	EUR	93	0	0
UKB_460K.disease_THYROID_ANY_SELF_REP	Thyroid	Bycroft et al., 2018 Nature	459324	EUR	75	0	0
UKB_460K.lung_FEV1FVCzSMOKE	FEV1-FVC Ratio	Bycroft et al., 2018 Nature	371949	EUR	115	1	1
UKB_460K.lung_FVCzSMOKE	Forced Vital Capacity (FVC)	Bycroft et al., 2018 Nature	371949	EUR	58	0	0
UKB_460K.mental_NEUROTICISM	Neuroticism (UK Biobank)	Bycroft et al., 2018 Nature	372066	EUR	15	1	0
UKB_460K.other_MORNINGPERSON	Morning Person	Bycroft et al., 2018 Nature	410520	EUR	21	1	0
UKB_460K.pigment_HAIR	Hair Color	Bycroft et al., 2018 Nature	452720	EUR	113	1	1
UKB_460K.pigment_TANNING	Tanning	Bycroft et al., 2018 Nature	449984	EUR	46	0	0
UKB_460K.repro_ChildLess		Bycroft et al., 2018 Nature		EUR	14	0	0
UKB_460K.repro_MENARCHE_AGE	Age at Menarche (UK Biobank)	Bycroft et al., 2018 Nature	242278	EUR	45	1	0
UKB_460K.repro_NumberChildrenEverBorn_Pooled	Number children even born (UKBB; pooled)	Bycroft et al., 2018 Nature	456500	EUR	9	1	0
