## Supplementary tables for "Mapping disease loci to biological processes via joint pleiotropic and epigenomic partitioning"

### Sheet: PEPA_EPA_PPA_Summary
Trait	PEPA_JPEP	EPA_JPEP	PPA_JPEP	PEPA_EPI	EPA_EPI	PPA_EPI	PEPA_PLEIO	EPA_PLEIO	PPA_PLEIO	K_JPEP	K_EPI	K_PLEIO	Criteria_met
All_Metal_LDSC-CORR_Neff_comparison	0.0296306	0.0261617	0.0336826	0.0412414	0.0534763	0.0318562	0.0572311	0.111983	0.0292679	7	5	5	1
All_Metal_LDSC-CORR_Neff	0.0265451	0.0270118	0.0260931	0.0195643	0.0290231	0.0131963	0.027062	0.0500029	0.0146474	7	5	5	1
biochemistry_Cholesterol	0.147404	0.202665	0.107216	0.0717817	0.0731918	0.0704119	0.0598427	0.0996506	0.0359396	2	4	3	1
biochemistry_Glucose	0.0701973	0.0601825	0.0818931	0.140537	0.160708	0.122924	0.135087	0.157597	0.115825	2	3	2	0
biochemistry_HbA1c	0.0735005	0.110956	0.0487022	0.0378344	0.0390451	0.0366654	0.0388989	0.0488721	0.0309688	3	5	5	0
biochemistry_HDLcholesterol	0.0468284	0.053277	0.0411684	0.0505908	0.0652328	0.0392402	0.043046	0.0535347	0.03462	3	4	5	1
biochemistry_LDLdirect	0.114957	0.169095	0.0781606	0.0573959	0.0519216	0.0634793	0.0672808	0.108257	0.04182	2	3	3	0
biochemistry_Triglycerides	0.087063	0.0968928	0.0782393	0.0599386	0.0544024	0.0660437	0.0903134	0.115432	0.0706677	2	4	4	0
biochemistry_VitaminD	0.0313352	0.0357106	0.0275314	0.0188803	0.0331901	0.0107481	0	0.00763808	-0.00381717	5	4	3	1
blood_BASOPHIL_COUNT_v2	0.316017	0.394732	0.253015	0.235124	0.196452	0.281434	0.278846	0.375546	0.207057	2	2	3	0
blood_EOSINOPHIL_COUNT	0.0892137	0.176993	0.0449746	0.141395	0.209764	0.0953176	0.0904065	0.160714	0.0508606	2	2	4	0
blood_HEMATOCRIT_v2	0.143168	0.114715	0.178696	0.0621984	0.0401732	0.096304	0.0803818	0.0532443	0.121353	3	5	7	0
blood_HEMOGLOBIN_v2	0.136939	0.099717	0.18807	0.0796629	0.0559741	0.113386	0.0733732	0.0730671	0.0736819	3	4	6	0
blood_HIGH_LIGHT_SCATTER_RETICULOCYTE_COUNT	0.120033	0.148864	0.0967887	0.0899695	0.100409	0.0806172	0.0851184	0.149843	0.048353	2	4	3	0
blood_LYMPHOCYTE_COUNT	0.062932	0.098627	0.0401623	0.0422923	0.0580451	0.0308219	0.0310406	0.0332219	0.029011	2	3	6	0
blood_MEAN_CORPUSCULAR_HEMOGLOBIN	0.109841	0.147856	0.0816112	0.105029	0.0957413	0.115227	0.0791065	0.136737	0.0457683	4	2	4	0
blood_MEAN_PLATELET_VOL	0.123587	0.0731669	0.208776	0.112582	0.134464	0.094268	0.094217	0.26218	0.0338611	3	3	3	0
blood_MONOCYTE_COUNT	0.105836	0.167391	0.0669217	0.120256	0.160512	0.0900992	0.0922214	0.141413	0.0601524	3	2	5	0
blood_NEUTROPHIL_COUNT_v2	0.243163	0.247215	0.239208	0.142034	0.116364	0.173375	0.112986	0.209418	0.0609622	2	4	5	0
blood_PLATELET_COUNT	0.110748	0.128044	0.095801	0.0803638	0.0865282	0.0746411	0.0680661	0.136406	0.0339695	3	4	2	0
blood_RBC_DISTRIB_WIDTH	0.140948	0.167681	0.118481	0.0825247	0.099065	0.0687494	0.121727	0.181204	0.0817749	2	3	3	0
blood_RED_COUNT	0.104197	0.100467	0.108079	0.0889295	0.111755	0.0707755	0.118584	0.211298	0.0665569	4	3	2	0
blood_WHITE_COUNT	0.100858	0.177221	0.0574021	0.107885	0.118169	0.098501	0.0891936	0.122813	0.0647801	2	3	2	0
bmd_HEEL_TSCOREz	0.0353206	0.0516095	0.0241798	0.0250371	0.0388565	0.0161387	0.0359557	0.0889397	0.01454	2	4	2	1
body_BALDING1	0.037222	0.0568501	0.0243856	0.0286507	0.0548105	0.015	0.0651856	0.0869787	0.0488878	2	4	4	1
body_HEIGHTz	0.0264861	0.0313872	0.0223537	0.0247674	0.0304877	0.0201258	0.0276137	0.0711236	0.0107221	2	4	3	1
body_WHRadjBMIz	0.0644012	0.0897785	0.0462184	0.0670671	0.100514	0.0447589	0.0761838	0.0723309	0.0802538	2	5	2	1
bp_DIASTOLICadjMEDz	0.0252906	0.0454646	0.0140756	0.0330922	0.0671825	0.0163024	0.0359602	0.0660629	0.0195792	2	4	6	1
bp_PULSE										2	3	2	0
bp_SYSTOLICadjMEDz				0.0228772	0.0402618	0.0130018	0.041476	0.068396	0.0251551	2	5	3	0
CAD				0.0223899	0.0317561	0.015837	0.0179724	0.0150741	0.0215303	2	4	3	0
cov_EDU_COLLEGE	0.0249628	0.0433684	0.0143815	0.00853672	0.0189986	0.00384731	0.0224179	0.049528	0.010154	3	4	2	1
cov_SMOKING_STATUS	0.00406725	0.00895143	0.00187923	0.0112532	0.0322197	0.00393752	0.0107968	0.0504856	0.00230312	2	4	2	0
disease_AID_ALL				0.114212	0.180315	0.0723882	0.0610838	0.0552992	0.0674882	2	2	4	0
disease_ALLERGY_ECZEMA_DIAGNOSED	0.13503	0.191516	0.0952254	0.122555	0.153657	0.097751	0.0872299	0.172702	0.0440692	2	2	2	0
disease_ASTHMA_DIAGNOSED				0.127865	0.122114	0.133903	0.27227	0.253842	0.291985	2	2	2	0
disease_CARDIOVASCULAR	0.0331508	0.0872534	0.0126084	0.0238322	0.053653	0.0105891	0.0192249	0.037054	0.00998395	2	4	4	0
disease_DIABETES_ANY_DIAGNOSED				0.0612895	0.0836799	0.0449075	0.0698658	0.116271	0.0420063	2	3	2	0
disease_ENDOCRINE_DIABETES				0.0255861	0.0386868	0.016976	0.0387059	0.0366947	0.0408939	2	3	2	0
disease_HI_CHOL_SELF_REP	0.042416	0.0310911	0.0579145	0.0280851	0.0319834	0.0246829	0.0611184	0.063066	0.0592579	3	5	3	1
disease_HYPERTENSION_DIAGNOSED	0.0705632	0.176909	0.028151	0.0276397	0.0518443	0.0147393	0.0470516	0.0984293	0.0225091	2	5	3	0
disease_HYPOTHYROIDISM_SELF_REP	0.0713973	0.174773	0.0291902	0.0936872	0.192694	0.0455627	0.0542733	0.0631184	0.0466852	2	2	4	1
disease_RESPIRATORY_ENT				0.136679	0.172399	0.108383	0.222559	0.220246	0.224913	2	2	2	0
disease_THYROID_ANY_SELF_REP	0.0716195	0.14524	0.0353917	0.12288	0.197115	0.0766721	0.0925472	0.0957445	0.0894716	2	2	4	0
lung_FEV1FVCzSMOKE	0.10494	0.0673143	0.16364	0.0637064	0.0736282	0.0551501	0.120227	0.186459	0.077531	2	7	3	1
lung_FVCzSMOKE	0.0304034	0.0249804	0.0370135	0.0130799	0.0144961	0.0118161	0.0354721	0.0371401	0.0338853	2	4	3	0
mental_NEUROTICISM										2	4	2	0
other_MORNINGPERSON				0.0192115	0.0645526	0.00570863				2	4	2	0
PASS_AccumbensVol_Satizabal2019				0.0102123	0.0168508	0.00620182	0.0488544	0.0413169	0.0577817	2	4	2	0
PASS_AD_Zhao2021				0.0238985	0.0697538	0.00818817	0.0329958	0.0485345	0.0224783	2	4	2	0
PASS_Aging_Timmers2020	0.015704	0.0247103	0.00998856	0.0145364	0.0325894	0.00648522	0.0340166	0.0537951	0.0215139	5	5	4	1
PASS_Alzheimers_deRojas2021				0.0280973	0.0336855	0.0234707	0.0199655	0.0708601	0.00567869	2	4	2	0
PASS_AmygdalaVol_Satizabal2019				0.0241609	0.0282536	0.0206885	0.0210646	0.0161243	0.0275847	2	3	2	0
PASS_AnorexiaNervosa_Watson2019				0.0200807	0.0521077	0.00774578	0	0.00938212	-0.0036846	2	3	2	0
PASS_AtrialFibrillation_Low2017_EAS				0.00847575	0.0150124	0.00477201	0.0144645	0.0123288	0.0170195	2	3	3	0
PASS_Autism_Grove2019	0.00745391	0.0127829	0.00434957	0.01739	0.0295019	0.0102543	0.0049002	0.00614272	0.00392065	3	3	5	0
PASS_Baso_Kanai2018_EAS				0.0652975	0.0956497	0.044582	0.0625366	0.0857917	0.0455969	2	3	2	0
PASS_Baso_Vuckovic2020	0.159634	0.30271	0.0841887	0.187694	0.254198	0.138597	0.104282	0.198267	0.0548513	2	2	4	1
PASS_BMI_Akiyama2017_EAS	0.0434562	0.0399618	0.0472618	0.019114	0.0220936	0.0165418	0.0176282	0.0384975	0.00807982	2	4	4	0
PASS_BrainstemVol_Satizabal2019	0.00147341	0.0192424	0.000120637	0	0.0146886	-0.00130147	0.000224262	0.00660684	5.5739e-06	3	5	4	1
PASS_BS_Kanai_EAS	5.02954e-05	-0.00579165	0.010588	0.0115738	0.0176716	0.00761172	0.0245424	0.0430932	0.014	2	4	3	0
PASS_CaudateVol_Satizabal2019	0.00813143	0.0504112	0.00132281	0.010292	0.0262475	0.0040387	6.07101e-05	0.0240943	-0.00137459	2	5	3	1
PASS_ColorectalCancer_Tanikawa_EAS				0.0148086	0.0364881	0.00603415	0.0147259	0.0114665	0.0189407	2	4	3	0
PASS_DBP_Kanai2018_EAS	0.00841184	0.0208833	0.00341317	0.0123252	0.0115417	0.0131751	0.0590196	0.054439	0.063993	2	3	2	0
PASS_DrinksPerWeek_Liu2019	0.0206565	0.0305022	0.0139961	0.0223621	0.026024	0.0192422	0.0187351	0.0478818	0.00733771	2	5	3	1
PASS_EGFR_Kanai2018_EAS	0.072392	0.111765	0.0468989	0.0264194	0.0237037	0.0294568	0.0627927	0.0779062	0.0506172	2	5	3	0
PASS_Eosino_Kanai2018_EAS				0.015839	0.0181592	0.0138198	0.0604028	0.0737474	0.0494905	2	4	3	0
PASS_Eosino_Vuckovic2020	0.0783858	0.0989064	0.0621276	0.100599	0.155083	0.0652613	0.0781462	0.114865	0.0531722	3	3	2	1
PASS_EosinoP_Vuckovic2020	0.0604908	0.079938	0.0457801	0.124329	0.226742	0.0681772	0.082657	0.149534	0.0456962	3	2	3	0
PASS_FA_Zhao2021	0.00686	0.00952737	0.00496778	0.0190898	0.0148485	0.0246963	0.0392123	0.0320252	0.0480633	2	4	3	1
PASS_FetalBirthWeight_Warrington2019	0.0274512	0.0325137	0.0231934	0.0120251	0.0247962	0.0058332	0.0439735	0.0643823	0.0300421	2	4	3	1
PASS_FEV1_Shrine2019	0.0685273	0.041879	0.11218	0.0660054	0.0822203	0.052997	0.0971971	0.0623262	0.151598	2	6	2	1
PASS_FEV1FVC_Shrine2019	0.0686801	0.0381269	0.12374	0.0768882	0.0904554	0.0653575	0.103177	0.109698	0.097049	4	6	4	0
PASS_FVC_Shrine2019	0.0224787	0.0200528	0.0252054	0.0381985	0.0534481	0.0273023	0.0433023	0.0695852	0.0269484	4	6	4	0
PASS_Glaucoma_Craig2020				0.00838783	0.0153694	0.00458173	0.020161	0.0389459	0.0104467	2	5	4	0
PASS_Hb_Kanai2018_EAS				0.00978303	0.0203308	0.00473556	0.0385896	0.0478185	0.0311528	2	3	3	0
PASS_HbA1c_Kanai2018_EAS				0.062718	0.0632121	0.0622377	0.0353114	0.0334743	0.0372604	2	4	3	0
PASS_HCT_Vuckovic2020	0.0813397	0.0979386	0.0675621	0.103339	0.139322	0.0766528	0.0542537	0.0877778	0.0335378	3	3	5	0
PASS_HDL_Kanai2018_EAS	0.0315814	0.0396018	0.0251985	0.0305576	0.0428941	0.0217985	0.0186099	0.0294488	0.0117822	2	3	3	0
PASS_Height_Kanai2018_EAS	0.0237247	0.048675	0.0115691	0.0158433	0.0256905	0.00977259	0.0092723	0.0193042	0.00446303	4	5	4	0
PASS_HGB_Vuckovic2020	0.071449	0.0866214	0.0589484	0.0596211	0.0779511	0.0456025	0.0529641	0.0705514	0.0397672	2	5	4	1
PASS_HLR_Vuckovic2020	0.096295	0.0881237	0.10523	0.0669441	0.0671877	0.0667059	0.0708442	0.111622	0.0449664	3	3	2	0
PASS_HLRP_Vuckovic2020	0.106885	0.123484	0.0925251	0.0603695	0.0579677	0.062881	0.078416	0.114792	0.0535693	2	2	2	1
PASS_Ht_Kanai2018_EAS	5.04758e-05	0.00998899	-0.0039884	0.00925398	0.0158609	0.005468	0.0192267	0.0189679	0.0195038	2	3	4	0
PASS_Insomnia_Jansen2019	0.00673782	0.00539801	0.00847467	0.0187215	0.0275576	0.0127396	0.0148793	0.0434313	0.0051109	4	3	5	1
PASS_IRF_Vuckovic2020	0.126159	0.116884	0.136184	0.0763926	0.092355	0.0631969	0.0821787	0.12233	0.0552093	2	4	3	0
PASS_KidneyVol_Liu2021	0.0217846	0.0213661	0.0222162	0.0170493	0.0281266	0.0103361	0.0328217	0.0429023	0.0251246	2	3	3	1
PASS_LDL_Kanai2018_EAS				0.00290084	0.0079668	0.00108607	0.0152125	0.00900299	0.0257281	2	3	4	0
PASS_LiverFat_Liu2021				0.0366859	0.0562102	0.0239528	0.0219632	0.0291249	0.0165774	2	4	3	0
PASS_LiverIron_Liu2021							0.00215891	-0.000308694	-0.0109165	2	2	3	0
PASS_LiverVol_Liu2021	0.0415142	0.0630336	0.0273452	0.0151843	0.0201584	0.0114451	0.0201672	0.0337226	0.0120828	2	3	3	0
PASS_LungVol_Liu2021	0.0292442	0.0539251	0.0158647	0.0233441	0.0351673	0.0155062	0.0213251	0.0342097	0.013333	2	4	6	0
PASS_Lym_Vuckovic2020	0.0538393	0.0830359	0.0349156	0.0477151	0.0538741	0.0422671	0.0171893	0.0263977	0.0111962	5	3	6	1
PASS_LymP_Vuckovic2020	0.0824171	0.128597	0.0528239	0.107594	0.1628	0.0711135	0.0744028	0.148099	0.0373803	4	2	5	0
PASS_MaternalBirthWeight_Warrington2019	0.0259502	0.0325162	0.0207249	0.0222881	0.0374798	0.0132564	0.0428408	0.0712192	0.0257759	2	5	4	0
PASS_MCH_Kanai2018_EAS	0.0977693	0.142692	0.0669914	0.0995177	0.141858	0.0698165	0.0554667	0.0955501	0.0322032	4	4	4	0
PASS_MCH_Vuckovic2020	0.103816	0.119148	0.0904634	0.0787716	0.0951523	0.0652173	0.0665932	0.127153	0.0348793	3	2	2	0
PASS_MCHC_Kanai2018_EAS	0.102609	0.125486	0.0839249	0.044937	0.0591015	0.034184	0.056497	0.080062	0.0398733	2	4	3	0
PASS_MCHC_Vuckovic2020	0.103502	0.0958005	0.111845	0.0461958	0.038818	0.0549862	0.0490219	0.0508266	0.047286	2	3	5	0
PASS_MCV_Kanai2018_EAS	0.0858501	0.129833	0.0567719	0.0915935	0.137061	0.0612112	0.0573499	0.164399	0.0200174	4	3	2	0
PASS_MCV_Vuckovic2020	0.110996	0.140141	0.0879306	0.133591	0.181453	0.0983596	0.0707714	0.130439	0.0384022	2	2	4	0
PASS_MD_Zhao2021	0.0173036	0.0256251	0.0117402	0.0353585	0.0888963	0.0140714	0.0123308	0.0125899	0.0121576	2	4	2	0
PASS_MDD_CONVERGE2015_EAS	0.00292722	0.000872151	0.0112864	0	0.0264034	-0.0102945	0.000796605	0.0316649	-0.00100986	2	3	3	0
PASS_Menarche_Horikoshi2018_EAS	0.00879754	0.00741064	0.0104524	0.0247592	0.0377024	0.0162681	0.0194061	0.0240523	0.0156972	2	4	2	0
PASS_Menopause_Horikoshi2018_EAS	5.04939e-05	0.00340788	-0.00811077	7.56749e-05	0.028962	-0.00257839	0.000196009	0.00840629	-0.0054529	2	3	2	0
PASS_MO_Zhao2021				0.0229903	0.0208615	0.0253445	0.06151	0.0566731	0.0667759	2	5	2	0
PASS_Mono_Kanai2018_EAS	0.0268613	0.0273256	0.026419	0.0382715	0.0497472	0.0294498	0.0459649	0.0711235	0.0297145	2	3	3	0
PASS_Mono_Vuckovic2020	0.101099	0.121793	0.0839285	0.103713	0.136578	0.0787618	0.0697748	0.10247	0.0475211	2	2	6	1
PASS_MonoP_Vuckovic2020	0.172306	0.227319	0.13061	0.164637	0.218328	0.124154	0.0695423	0.166752	0.0290034	2	2	4	0
PASS_MPV_Vuckovic2020	0.124534	0.0820951	0.188929	0.0850488	0.0934994	0.0773662	0.100793	0.269695	0.0376717	3	3	2	0
PASS_MSCV_Vuckovic2020	0.105048	0.128424	0.0859333	0.075697	0.076734	0.0746812	0.0777983	0.146007	0.0414562	2	3	3	1
PASS_Neutro_Kanai2018_EAS				0.0542833	0.0794302	0.0371027	0.0487421	0.0469487	0.0506613	2	3	3	0
PASS_Neutro_Vuckovic2020	0.127781	0.159142	0.102606	0.0717095	0.0718425	0.0715799	0.0715233	0.128595	0.0397852	3	3	5	1
PASS_NeutroP_Vuckovic2020	0.111441	0.134631	0.0922493	0.117218	0.149128	0.0921383	0.0628122	0.114935	0.0343284	2	2	6	0
PASS_PallidumVol_Satizabal2019				0.0196013	0.0310943	0.0123555	0.0205068	0.0351812	0.0119654	2	4	3	0
PASS_PancreasFat_Liu2021	0.0412764	0.034764	0.0490407	0.05046	0.0675842	0.0377116	0.0261992	0.0301585	0.0227762	2	2	4	0
PASS_PancreasIron_Liu2021				0.0422287	0.03909	0.0457836	0.016842	0.050967	0.00561822	2	2	3	0
PASS_PancreasVol_Liu2021	0.0605058	0.0490034	0.0747183	0.0495428	0.0693842	0.0353868	0.0657993	0.0779606	0.0555476	2	2	2	1
PASS_PCT_Vuckovic2020	0.0647591	0.0523384	0.0801337	0.076506	0.0784067	0.0746543	0.0662338	0.0875615	0.0501037	4	4	5	0
PASS_PDW_Vuckovic2020	0.123992	0.0891251	0.17252	0.109649	0.103458	0.116214	0.13195	0.21497	0.0809939	3	3	2	1
PASS_PEF_Shrine2019	0.0366528	0.052632	0.025532	0.0306227	0.0515012	0.0182129	0.0278563	0.052238	0.0148589	4	5	4	0
PASS_Plt_Kanai2018_EAS	0.0187312	0.0153632	0.022847	0.0292504	0.0464305	0.0184331	0.0417527	0.0643053	0.0271176	4	3	4	0
PASS_Plt_Vuckovic2020	0.0988219	0.0968081	0.100882	0.100476	0.100887	0.100071	0.0451101	0.0831701	0.0244683	4	3	5	1
PASS_POAG_Shiga2018_EAS	0.0111279	0.010034	0.0123785	8.00423e-06	0.00306791	-0.00789498	0.0101308	0.0240687	0.00425929	2	4	2	0
PASS_PutamenVol_Satizabal2019				0.0186659	0.0169991	0.0205246	0.0101879	0.0243163	0.00440019	2	4	2	0
PASS_RA_Okada2013_EAS	0.0312074	0.0484972	0.0201064	0.0196649	0.0554451	0.00698415				2	3	2	0
PASS_RBC_Kanai2018_EAS	0.0503581	0.0840925	0.0301627	0.0540725	0.0695387	0.042052	0.0386555	0.0530912	0.0281531	2	2	3	0
PASS_RBC_Vuckovic2020	0.113626	0.121011	0.106703	0.11177	0.108679	0.114959	0.0693475	0.111796	0.0430205	3	2	4	0
PASS_RD_Zhao2021	0.00404558	0.00586302	0.00281658	0.0264649	0.079872	0.00878108	0.0249185	0.0196809	0.0315966	2	4	2	0
PASS_RDWCV_Vuckovic2020	0.0959324	0.100794	0.0913127	0.0727184	0.0809267	0.0653446	0.130126	0.189403	0.0894045	5	3	2	1
PASS_RTC_Vuckovic2020	0.119946	0.136283	0.105572	0.0840419	0.0905425	0.0780135	0.0832535	0.13674	0.0506912	2	4	3	0
PASS_RTCP_Vuckovic2020	0.138073	0.160152	0.119043	0.0796865	0.0691402	0.0918471	0.0955534	0.140815	0.064845	2	3	3	0
PASS_SA_Grasby2020	0.0155609	0.0266036	0.00910913	0.0199344	0.0558069	0.00712886	0.00781541	0.0333972	0.00183577	3	5	5	1
PASS_SBP_Kanai2018_EAS	0.0750118	0.0785945	0.0716005	0.0191097	0.012212	0.0299082	0.0712024	0.0874394	0.0579858	2	4	3	0
PASS_SCZvsBD_Ruderfer2018	0.000134877	-0.000342149	0.00875895	0.0126786	0.0397786	0.00408452				2	3	2	0
PASS_SleepDuration_Dashti2019	0.017189	0.0280129	0.0105411	0.00696602	0.0161959	0.00302149	0	0.0214821	-0.001182	2	3	3	1
PASS_SpleenVol_Liu2021	0.0324434	0.062353	0.0168863	0.0542144	0.0665582	0.0441656	0.0257572	0.0365809	0.0181413	2	2	6	1
PASS_SubAdiposeVol_Liu2021				0.0373686	0.0348658	0.0400652	0.0803447	0.0529623	0.121924	2	2	3	0
PASS_T2D_Suzuki_EAS				0.0641467	0.0530946	0.0775314	0.0691162	0.0928732	0.051445	2	4	2	0
PASS_TC_Kanai_EAS				0.00723461	0.0122805	0.00434014	0.0183489	0.0239859	0.0140629	2	4	4	0
PASS_TG_Kanai2018_EAS	0.0101998	0.0302401	0.00345371	0.0156614	0.0357431	0.00687275	0.0164594	0.0226877	0.0119592	2	4	5	0
PASS_TH_Grasby2020				0.0171077	0.0210395	0.0139413	8.68231e-05	0.0108919	-0.00215798	2	3	3	0
PASS_ViscAdiposeVol_Liu2021										2	3	2	0
PASS_WBC_Kanai2018_EAS	0.0503545	0.0591993	0.0428447	0.0617009	0.0706177	0.05392	0.065257	0.0896961	0.0474859	2	3	3	0
PASS_WBC_Vuckovic2020	0.0745797	0.0969139	0.0573953	0.115282	0.134832	0.0985687	0.0829411	0.125334	0.0548917	5	2	4	0
pigment_HAIR	0.0293802	0.0380817	0.0227127	0.00462859	0.0211276	0.00104406	0.0353946	0.0695765	0.01801	2	5	5	1
