## Supplementary tables for "Mapping disease loci to biological processes via joint pleiotropic and epigenomic partitioning"

### Sheet: Sheet 1
primary_trait	Model	avg_r_proj
body_HEIGHTz	JPEP	0.0587167
body_HEIGHTz	Pleiotropic	0.0570633
body_HEIGHTz	Epigenomic	0.0321794
PASS_Plt_Vuckovic2020	JPEP	0.0529098
PASS_Plt_Vuckovic2020	Pleiotropic	0.0466902
PASS_Plt_Vuckovic2020	Epigenomic	0.0372996
PASS_MSCV_Vuckovic2020	JPEP	0.0535353
PASS_MSCV_Vuckovic2020	Pleiotropic	0.0756936
PASS_MSCV_Vuckovic2020	Epigenomic	0.0389766
bmd_HEEL_TSCOREz	JPEP	0.0897294
bmd_HEEL_TSCOREz	Pleiotropic	0.0617506
bmd_HEEL_TSCOREz	Epigenomic	0.0570348
PASS_Mono_Vuckovic2020	JPEP	0.0426955
PASS_Mono_Vuckovic2020	Pleiotropic	0.0517635
PASS_Mono_Vuckovic2020	Epigenomic	0.0335197
PASS_Lym_Vuckovic2020	JPEP	0.0613014
PASS_Lym_Vuckovic2020	Pleiotropic	0.0781555
PASS_Lym_Vuckovic2020	Epigenomic	0.0351982
PASS_HLRP_Vuckovic2020	JPEP	0.0571168
PASS_HLRP_Vuckovic2020	Pleiotropic	0.0501693
PASS_HLRP_Vuckovic2020	Epigenomic	0.0333993
PASS_Eosino_Vuckovic2020	JPEP	0.0454181
PASS_Eosino_Vuckovic2020	Pleiotropic	0.0445581
PASS_Eosino_Vuckovic2020	Epigenomic	0.0547462
PASS_Neutro_Vuckovic2020	JPEP	0.0623617
PASS_Neutro_Vuckovic2020	Pleiotropic	0.0464467
PASS_Neutro_Vuckovic2020	Epigenomic	0.0305316
PASS_PDW_Vuckovic2020	JPEP	0.0569451
PASS_PDW_Vuckovic2020	Pleiotropic	0.061362
PASS_PDW_Vuckovic2020	Epigenomic	0.0625559
PASS_HGB_Vuckovic2020	JPEP	0.0472524
PASS_HGB_Vuckovic2020	Pleiotropic	0.0596516
PASS_HGB_Vuckovic2020	Epigenomic	0.0410936
lung_FEV1FVCzSMOKE	JPEP	0.0654746
lung_FEV1FVCzSMOKE	Pleiotropic	0.0828648
lung_FEV1FVCzSMOKE	Epigenomic	0.074767
bp_DIASTOLICadjMEDz	JPEP	0.0630594
bp_DIASTOLICadjMEDz	Pleiotropic	0.0830182
bp_DIASTOLICadjMEDz	Epigenomic	0.0356479
PASS_RDWCV_Vuckovic2020	JPEP	0.0589069
PASS_RDWCV_Vuckovic2020	Pleiotropic	0.0730922
PASS_RDWCV_Vuckovic2020	Epigenomic	0.0533378
All_Metal_LDSC-CORR_Neff	JPEP	0.0578953
All_Metal_LDSC-CORR_Neff	Pleiotropic	0.0685827
All_Metal_LDSC-CORR_Neff	Epigenomic	0.0328517
biochemistry_HDLcholesterol	JPEP	0.0464384
biochemistry_HDLcholesterol	Pleiotropic	0.0618567
biochemistry_HDLcholesterol	Epigenomic	0.0587446
PASS_FEV1_Shrine2019	JPEP	0.0461046
PASS_FEV1_Shrine2019	Pleiotropic	0.0588197
PASS_FEV1_Shrine2019	Epigenomic	0.0578222
body_WHRadjBMIz	JPEP	0.0706017
body_WHRadjBMIz	Pleiotropic	0.068766
body_WHRadjBMIz	Epigenomic	0.046901
PASS_Baso_Vuckovic2020	JPEP	0.0731214
PASS_Baso_Vuckovic2020	Pleiotropic	0.0848769
PASS_Baso_Vuckovic2020	Epigenomic	0.0449628
pigment_HAIR	JPEP	0.18206
pigment_HAIR	Pleiotropic	0.144284
pigment_HAIR	Epigenomic	0.0843119
body_BALDING1	JPEP	0.192398
body_BALDING1	Pleiotropic	0.164825
body_BALDING1	Epigenomic	0.0399872
cov_EDU_COLLEGE	JPEP	0.150986
cov_EDU_COLLEGE	Pleiotropic	0.0553469
cov_EDU_COLLEGE	Epigenomic	0.0623761
PASS_FetalBirthWeight_Warrington2019	JPEP	0.0826455
PASS_FetalBirthWeight_Warrington2019	Pleiotropic	0.0584949
PASS_FetalBirthWeight_Warrington2019	Epigenomic	0.0489185
biochemistry_Cholesterol	JPEP	0.17071
biochemistry_Cholesterol	Pleiotropic	0.149804
biochemistry_Cholesterol	Epigenomic	0.0573405
disease_HYPOTHYROIDISM_SELF_REP	JPEP	0.0960469
disease_HYPOTHYROIDISM_SELF_REP	Pleiotropic	0.137731
disease_HYPOTHYROIDISM_SELF_REP	Epigenomic	0.0334928
PASS_SleepDuration_Dashti2019	JPEP	0.150306
PASS_SleepDuration_Dashti2019	Pleiotropic	0.0482893
PASS_SleepDuration_Dashti2019	Epigenomic	0.035664
biochemistry_VitaminD	JPEP	0.204079
biochemistry_VitaminD	Pleiotropic	0.249703
biochemistry_VitaminD	Epigenomic	0.126159
disease_HI_CHOL_SELF_REP	JPEP	0.146157
disease_HI_CHOL_SELF_REP	Pleiotropic	0.144648
disease_HI_CHOL_SELF_REP	Epigenomic	0.0914331
PASS_SpleenVol_Liu2021	JPEP	0.0854325
PASS_SpleenVol_Liu2021	Pleiotropic	0.127412
PASS_SpleenVol_Liu2021	Epigenomic	0.0373344
PASS_DrinksPerWeek_Liu2019	JPEP	0.133419
PASS_DrinksPerWeek_Liu2019	Pleiotropic	0.0710424
PASS_DrinksPerWeek_Liu2019	Epigenomic	0.0495877
PASS_Aging_Timmers2020	JPEP	0.102024
PASS_Aging_Timmers2020	Pleiotropic	0.0829757
PASS_Aging_Timmers2020	Epigenomic	0.0623581
PASS_FA_Zhao2021	JPEP	0.215605
PASS_FA_Zhao2021	Pleiotropic	0.128313
PASS_FA_Zhao2021	Epigenomic	0.0898047
PASS_Insomnia_Jansen2019	JPEP	0.177654
PASS_Insomnia_Jansen2019	Pleiotropic	0.116234
PASS_Insomnia_Jansen2019	Epigenomic	0.103936
PASS_KidneyVol_Liu2021	JPEP	0.232566
PASS_KidneyVol_Liu2021	Pleiotropic	0.122831
PASS_KidneyVol_Liu2021	Epigenomic	0.0319222
PASS_PancreasVol_Liu2021	JPEP	0.180042
PASS_PancreasVol_Liu2021	Pleiotropic	0.11657
PASS_PancreasVol_Liu2021	Epigenomic	0.109282
PASS_SA_Grasby2020	JPEP	0.116033
PASS_SA_Grasby2020	Pleiotropic	0.0621504
PASS_SA_Grasby2020	Epigenomic	0.0794997
PASS_BrainstemVol_Satizabal2019	JPEP	0.213273
PASS_BrainstemVol_Satizabal2019	Pleiotropic	0.136486
PASS_BrainstemVol_Satizabal2019	Epigenomic	0.120037
PASS_CaudateVol_Satizabal2019	JPEP	0.143339
PASS_CaudateVol_Satizabal2019	Pleiotropic	0.0891043
PASS_CaudateVol_Satizabal2019	Epigenomic	0.0782832
