## Supplementary tables for "Mapping disease loci to biological processes via joint pleiotropic and epigenomic partitioning"

### Sheet: Sheet 1
Unified_Tissue_Category	Cell_Type
Adipose	Adipose
Adipose	Adipocyte
Adipose	Mesothelial
Brain_Nervous_System	Brain
Brain_Nervous_System	Astrocyte_1
Brain_Nervous_System	Astrocyte_2
Brain_Nervous_System	Oligodendrocyte
Brain_Nervous_System	Microglia
Brain_Nervous_System	Glutamatergic_1
Brain_Nervous_System	Glutamatergic_2
Brain_Nervous_System	GABA_1
Brain_Nervous_System	GABA_2
Brain_Nervous_System	Fibro_Nerve
Brain_Nervous_System	Enteric_Neuron
Brain_Nervous_System	Neurosph
Brain_Nervous_System	PNS
Brain_Nervous_System	Nerve_Stromal
Brain_Nervous_System	Schwann_General
Brain_Nervous_System	Oligo_Precursor
Bone	Bone
Immune_Cells	Blood & T-cell
Immune_Cells	HSC & B-cell
Immune_Cells	Naive_T
Immune_Cells	T_Lymphocyte_1_(CD8+)
Immune_Cells	T_lymphocyte_2_(CD4+)
Immune_Cells	Natural_Killer_T
Immune_Cells	Plasma_B
Immune_Cells	Memory_B
Immune_Cells	Alveolar_Type_2_(Immune)
Immune_Cells	Macrophage_Gen_or_Alv
Immune_Cells	Macrophage_General
Immune_Cells	Mast
Immune_Cells	Lymphoblastoid
Immune_Cells	Lymphatic
Endothelial_Vascular	Endothelial
Endothelial_Vascular	BBB_Endothelial
Endothelial_Vascular	Vasc_Sm_Muscle_1
Endothelial_Vascular	Vasc_Sm_Muscle_2
Endothelial_Vascular	Endothelial_Myocardial
Endothelial_Vascular	Endothelial_General_1
Endothelial_Vascular	Endothelial_General_2
Endothelial_Vascular	Endothelial_General_3
Endothelial_Vascular	Pericyte_General_1
Endothelial_Vascular	Pericyte_General_2
Endothelial_Vascular	Pericyte_General_3
Endothelial_Vascular	Pericyte_General_4
Endothelial_Vascular	Pericyte_Muscularis
Endothelial_Vascular	Endothelial_Exocrine
Digestive	Digestive
Digestive	SI_Goblet
Digestive	Parietal
Digestive	Colon_Epithelial_1
Digestive	Colon_Epithelial_2
Digestive	Colon_Epithelial_3
Digestive	Colon_Goblet
Digestive	Gastric_Neuroendocrine
Digestive	Paneth
Digestive	Fibro_GI
Digestive	Enterocyte
Digestive	Enterochromaffin
Digestive	Tuft
Digestive	Chief
Digestive	Foveolar
Epithelial	Epithelial
Epithelial	Fibro_Epithelial
Epithelial	Keratinocyte_1
Epithelial	Keratinocyte_2
Epithelial	Mammary_Epithelial
Epithelial	Esophageal_Epithelial
Epithelial	Cortical_Epithelial
Epithelial	Myoepithelial
Liver	Liver
Liver	Hepatocyte
Liver	Fibro_Liver_Adrenal
Heart_Cardiac	Heart
Heart_Cardiac	A_Cardiomyocyte
Heart_Cardiac	Cardiac_Pericyte_1
Heart_Cardiac	Cardiac_Pericyte_2
Heart_Cardiac	Cardiac_Pericyte_3
Heart_Cardiac	Cardiac_Pericyte_4
Heart_Cardiac	Cardiac_Fibroblast
Heart_Cardiac	V_Cardiomyocyte
Heart_Cardiac	Endocardial
Lung	Lung
Lung	Alveolar_Type_1
Lung	Alveolar_Type_2
Lung	Club
Lung	Airway_Goblet
Lung	Alveolar_Cap_Endo
Lung	Cilliated
Muscle	Muscle
Muscle	Satellite
Muscle	Type_I_Skeletal_Myocyte
Muscle	Type_II_Skeletal_Myocyte
Muscle	Fibro_Muscle
Muscle	Sm. Muscle
Muscle	Sm_Ms_Colon_1
Muscle	Sm_Ms_Colon_2
Muscle	Sm_Ms_GE_junction
Muscle	Sm_Ms_General
Muscle	Sm_Ms_GI
Muscle	Sm_Ms_Mucosal
Muscle	Sm_Ms_Muscularis_1
Muscle	Sm_Ms_Muscularis_2
Muscle	Sm_Ms_Muscularis_3
Muscle	Sm_Ms_Uterine
Muscle	Sm_Ms_Vaginal
Pancreas	Pancreas
Pancreas	Acinar
Pancreas	Delta+Gamma
Pancreas	Ductal
Pancreas	Beta_1
Pancreas	Beta_2
Pancreas	Alpha_1
Pancreas	Alpha_2
Kidney_Renal	Kidney
Kidney_Renal	Glomerulosa
Kidney_Renal	Transitional_Cortical
Kidney_Renal	Fasciculata
Reproductive	Reproductive
Reproductive	Ovary
Reproductive	Luteal
Reproductive	Granulosa
Reproductive	Mammary_Luminal_Epi_1
Reproductive	Mammary_Luminal_Epi_2
Reproductive	Mammary_Basal_Epi
Urinary	Urinary
Urinary	Transitional_Epithelial
Skin	Skin_Basal_Epidermal
Skin	Skin_Granular_Epidermal
Skin	Skin_Eccrine_Epidermal
Skin	Melanocyte
Stromal_Mesenchymal	Stromal
Stromal_Mesenchymal	Mesench
Stromal_Mesenchymal	Fibro_General
Stromal_Mesenchymal	Mesothelial
Placenta_Extraembryonic	Placenta & EEM
Eye	Eye
ESC_iPSC	ESC
ESC_iPSC	ES-deriv
ESC_iPSC	iPSC
Thymus	Thymus
Myosat	Myosat
Spleen	Spleen
Epithelial	Follicular
Other	Other
