## Supplementary tables for "Mapping disease loci to biological processes via joint pleiotropic and epigenomic partitioning"

### Sheet: GO_Results
Trait: All_Metal_LDSC-CORR_Neff_comparison
Cluster 1
Term
regulation of telomerase RNA localization to Cajal body (GO:1904872)
negative regulation of peptidase activity (GO:0010466)
negative regulation of endopeptidase activity (GO:0010951)
regulation of mRNA stability (GO:0043488)
regulation of endopeptidase activity (GO:0052548)
epithelial to mesenchymal transition (GO:0001837)
mesenchymal cell differentiation (GO:0048762)
regulation of telomere maintenance via telomerase (GO:0032210)
intrinsic apoptotic signaling pathway (GO:0097193)
cellular response to reactive oxygen species (GO:0034614)
cellular response to nutrient levels (GO:0031669)
regulation of mRNA catabolic process (GO:0061013)
skin development (GO:0043588)
negative regulation of binding (GO:0051100)
protein import (GO:0017038)
negative regulation of protein kinase activity (GO:0006469)
phosphorylation (GO:0016310)
Cluster 2
Term
insulin-like growth factor receptor signaling pathway (GO:0048009)
actin filament organization (GO:0007015)
glucose homeostasis (GO:0042593)
carbohydrate homeostasis (GO:0033500)
negative regulation of intrinsic apoptotic signaling pathway in response to DNA damage (GO:1902230)
positive regulation of glucose import (GO:0046326)
negative regulation of extrinsic apoptotic signaling pathway (GO:2001237)
activation of protein kinase B activity (GO:0032148)
positive regulation of glucose transmembrane transport (GO:0010828)
negative regulation of programmed cell death (GO:0043069)
phosphatidylinositol 3-kinase signaling (GO:0014065)
visual perception (GO:0007601)
sensory perception of light stimulus (GO:0050953)
regulation of glucose import (GO:0046324)
negative regulation of intrinsic apoptotic signaling pathway (GO:2001243)
regulation of cell growth (GO:0001558)
positive regulation of protein localization to membrane (GO:1905477)
positive regulation of cellular catabolic process (GO:0031331)
phosphatidylinositol-mediated signaling (GO:0048015)
insulin receptor signaling pathway (GO:0008286)
negative regulation of apoptotic signaling pathway (GO:2001234)
positive regulation of protein kinase B signaling (GO:0051897)
inositol lipid-mediated signaling (GO:0048017)
regulation of protein kinase B signaling (GO:0051896)
positive regulation of protein localization to cell periphery (GO:1904377)
positive regulation of protein localization to plasma membrane (GO:1903078)
positive regulation of epithelial cell proliferation (GO:0050679)
protein targeting (GO:0006605)
protein targeting to membrane (GO:0006612)
negative regulation of cell growth (GO:0030308)
positive regulation of macromolecule biosynthetic process (GO:0010557)
positive regulation of gene expression (GO:0010628)
RNA metabolic process (GO:0016070)
RNA processing (GO:0006396)
positive regulation of cellular biosynthetic process (GO:0031328)
cellular response to reactive oxygen species (GO:0034614)
regulation of transforming growth factor beta receptor signaling pathway (GO:0017015)
regulation of apoptotic process (GO:0042981)
positive regulation of cellular protein metabolic process (GO:0032270)
regulation of mRNA stability (GO:0043488)
regulation of phosphatidylinositol 3-kinase signaling (GO:0014066)
transmembrane receptor protein tyrosine kinase signaling pathway (GO:0007169)
regulation of cell cycle (GO:0051726)
regulation of gene expression (GO:0010468)
supramolecular fiber organization (GO:0097435)
regulation of G1/S transition of mitotic cell cycle (GO:2000045)
nucleic acid metabolic process (GO:0090304)
regulation of signal transduction by p53 class mediator (GO:1901796)
activation of protein kinase activity (GO:0032147)
negative regulation of apoptotic process (GO:0043066)
positive regulation of phosphatidylinositol 3-kinase signaling (GO:0014068)
positive regulation of cell migration (GO:0030335)
regulation of protein localization to plasma membrane (GO:1903076)
regulation of mRNA catabolic process (GO:0061013)
regulation of cyclin-dependent protein serine/threonine kinase activity (GO:0000079)
Cluster 3
Term
cholesterol efflux (GO:0033344)
triglyceride catabolic process (GO:0019433)
cholesterol transport (GO:0030301)
triglyceride metabolic process (GO:0006641)
negative regulation of endopeptidase activity (GO:0010951)
negative regulation of peptidase activity (GO:0010466)
acylglycerol catabolic process (GO:0046464)
negative regulation of cellular catabolic process (GO:0031330)
regulation of endopeptidase activity (GO:0052548)
cholesterol homeostasis (GO:0042632)
sterol homeostasis (GO:0055092)
lipid homeostasis (GO:0055088)
regulation of cellular macromolecule biosynthetic process (GO:2000112)
positive regulation of cell differentiation (GO:0045597)
post-translational protein modification (GO:0043687)
regulation of nucleic acid-templated transcription (GO:1903506)
Cluster 4
Term
regulation of peptidyl-threonine phosphorylation (GO:0010799)
hydrogen peroxide catabolic process (GO:0042744)
hydrogen peroxide metabolic process (GO:0042743)
positive regulation of protein phosphorylation (GO:0001934)
regulation of Notch signaling pathway (GO:0008593)
positive regulation of cell migration (GO:0030335)
Cluster 5
Term
negative regulation of endopeptidase activity (GO:0010951)
negative regulation of peptidase activity (GO:0010466)
regulation of endopeptidase activity (GO:0052548)
chromatin organization (GO:0006325)
Cluster 6
Term
detection of chemical stimulus involved in sensory perception of smell (GO:0050911)
detection of chemical stimulus involved in sensory perception (GO:0050907)
regulation of cellular component movement (GO:0051270)
positive regulation of cold-induced thermogenesis (GO:0120162)
positive regulation of stress-activated MAPK cascade (GO:0032874)
positive regulation of metabolic process (GO:0009893)
positive regulation of JNK cascade (GO:0046330)
Cluster 7
Term
cholesterol efflux (GO:0033344)
cholesterol homeostasis (GO:0042632)
sterol homeostasis (GO:0055092)
acylglycerol homeostasis (GO:0055090)
regulation of fatty acid biosynthetic process (GO:0042304)
triglyceride homeostasis (GO:0070328)
regulation of receptor-mediated endocytosis (GO:0048259)
cholesterol transport (GO:0030301)
regulation of phosphorylation (GO:0042325)
negative regulation of neuron projection development (GO:0010977)
Notch signaling pathway (GO:0007219)
Trait: disease_HYPERTENSION_DIAGNOSED
Cluster 1
Term
cellular response to UV (GO:0034644)
negative regulation of protein serine/threonine kinase activity (GO:0071901)
negative regulation of intracellular signal transduction (GO:1902532)
positive regulation of cytoskeleton organization (GO:0051495)
regulation of protein kinase B signaling (GO:0051896)
Wnt signaling pathway (GO:0016055)
Cluster 2
Term
mRNA catabolic process (GO:0006402)
RNA catabolic process (GO:0006401)
positive regulation of multicellular organismal process (GO:0051240)
neutrophil degranulation (GO:0043312)
neutrophil activation involved in immune response (GO:0002283)
neutrophil mediated immunity (GO:0002446)
mRNA metabolic process (GO:0016071)
negative regulation of transcription by RNA polymerase II (GO:0000122)
Trait: PASS_Neutro_Vuckovic2020
Cluster 1
Term
response to lipopolysaccharide (GO:0032496)
neutrophil mediated immunity (GO:0002446)
neutrophil degranulation (GO:0043312)
neutrophil activation involved in immune response (GO:0002283)
antimicrobial humoral immune response mediated by antimicrobial peptide (GO:0061844)
cellular response to molecule of bacterial origin (GO:0071219)
cellular response to lipopolysaccharide (GO:0071222)
inflammatory response (GO:0006954)
cellular response to lipid (GO:0071396)
neutrophil chemotaxis (GO:0030593)
granulocyte chemotaxis (GO:0071621)
neutrophil migration (GO:1990266)
cellular response to oxygen-containing compound (GO:1901701)
defense response to bacterium (GO:0042742)
cellular response to chemokine (GO:1990869)
response to molecule of bacterial origin (GO:0002237)
embryonic hemopoiesis (GO:0035162)
negative regulation of cytokine-mediated signaling pathway (GO:0001960)
chemokine-mediated signaling pathway (GO:0070098)
regulation of MAP kinase activity (GO:0043405)
regulation of inflammatory response (GO:0050727)
positive regulation of protein serine/threonine kinase activity (GO:0071902)
regulation of extrinsic apoptotic signaling pathway (GO:2001236)
defense response to Gram-positive bacterium (GO:0050830)
positive regulation of intracellular signal transduction (GO:1902533)
hemopoiesis (GO:0030097)
negative regulation of response to external stimulus (GO:0032102)
defense response to Gram-negative bacterium (GO:0050829)
regulation of cytokine-mediated signaling pathway (GO:0001959)
positive regulation of T cell activation (GO:0050870)
regulation of cytokine production (GO:0001817)
negative regulation of NF-kappaB transcription factor activity (GO:0032088)
negative regulation of inflammatory response (GO:0050728)
positive regulation of MAPK cascade (GO:0043410)
regulation of phosphatidylinositol 3-kinase signaling (GO:0014066)
defense response to fungus (GO:0050832)
regulation of extrinsic apoptotic signaling pathway via death domain receptors (GO:1902041)
negative regulation of defense response (GO:0031348)
mononuclear cell differentiation (GO:1903131)
embryonic organ development (GO:0048568)
negative regulation of DNA-binding transcription factor activity (GO:0043433)
erythrocyte differentiation (GO:0030218)
mucosal immune response (GO:0002385)
positive regulation of phosphatidylinositol 3-kinase activity (GO:0043552)
positive regulation of MAP kinase activity (GO:0043406)
cytokine-mediated signaling pathway (GO:0019221)
innate immune response (GO:0045087)
regulation of apoptotic process (GO:0042981)
positive regulation of lipid kinase activity (GO:0090218)
iron ion transport (GO:0006826)
negative regulation of cytokine production (GO:0001818)
negative regulation of programmed cell death (GO:0043069)
myeloid cell differentiation (GO:0030099)
positive regulation of phagocytosis (GO:0050766)
regulation of phosphatidylinositol 3-kinase activity (GO:0043551)
intracellular pH reduction (GO:0051452)
negative regulation of extrinsic apoptotic signaling pathway (GO:2001237)
activation of cysteine-type endopeptidase activity involved in apoptotic process (GO:0006919)
transferrin transport (GO:0033572)
negative regulation of innate immune response (GO:0045824)
response to lipid (GO:0033993)
positive regulation of cellular component organization (GO:0051130)
regulation of protein kinase B signaling (GO:0051896)
stem cell differentiation (GO:0048863)
positive regulation of intrinsic apoptotic signaling pathway (GO:2001244)
positive regulation of protein-containing complex assembly (GO:0031334)
positive regulation of cysteine-type endopeptidase activity involved in apoptotic process (GO:0043280)
positive regulation of DNA-binding transcription factor activity (GO:0051091)
positive regulation of cellular component biogenesis (GO:0044089)
regulation of cytokine production involved in inflammatory response (GO:1900015)
development of primary male sexual characteristics (GO:0046546)
male gonad development (GO:0008584)
negative regulation of type I interferon production (GO:0032480)
positive regulation of programmed cell death (GO:0043068)
regulation of tyrosine phosphorylation of STAT protein (GO:0042509)
defense response to symbiont (GO:0140546)
peptidyl-tyrosine phosphorylation (GO:0018108)
regulation of receptor signaling pathway via JAK-STAT (GO:0046425)
positive regulation of cold-induced thermogenesis (GO:0120162)
negative regulation of tumor necrosis factor production (GO:0032720)
regulation of T cell activation (GO:0050863)
positive regulation of transcription, DNA-templated (GO:0045893)
positive regulation of protein kinase B signaling (GO:0051897)
negative regulation of transcription by RNA polymerase II (GO:0000122)
negative regulation of tumor necrosis factor superfamily cytokine production (GO:1903556)
apoptotic process (GO:0006915)
receptor internalization (GO:0031623)
response to hydrogen peroxide (GO:0042542)
defense response to virus (GO:0051607)
regulation of hematopoietic progenitor cell differentiation (GO:1901532)
Cluster 2
Term
positive regulation of binding (GO:0051099)
sodium ion transport (GO:0006814)
Cluster 3
Term
negative regulation of macromolecule metabolic process (GO:0010605)
regulation of cellular macromolecule biosynthetic process (GO:2000112)
mitotic G1 DNA damage checkpoint signaling (GO:0031571)
regulation of cell migration (GO:0030334)
regulation of gene expression (GO:0010468)
regulation of cell-substrate adhesion (GO:0010810)
regulation of stress fiber assembly (GO:0051492)
posttranscriptional regulation of gene expression (GO:0010608)
regulation of nucleic acid-templated transcription (GO:1903506)
regulation of intracellular signal transduction (GO:1902531)
positive regulation of cysteine-type endopeptidase activity involved in apoptotic process (GO:0043280)
bicellular tight junction assembly (GO:0070830)
regulation of focal adhesion assembly (GO:0051893)
DNA damage response, signal transduction by p53 class mediator resulting in cell cycle arrest (GO:0006977)
tight junction assembly (GO:0120192)
nuclear-transcribed mRNA catabolic process, deadenylation-dependent decay (GO:0000288)
apical junction assembly (GO:0043297)
organelle assembly (GO:0070925)
negative regulation of gene expression (GO:0010629)
positive regulation of Ras protein signal transduction (GO:0046579)
plasma membrane bounded cell projection assembly (GO:0120031)
cell-matrix adhesion (GO:0007160)
regulation of extrinsic apoptotic signaling pathway (GO:2001236)
regulation of small GTPase mediated signal transduction (GO:0051056)
positive regulation of cellular catabolic process (GO:0031331)
